# Mitochondrial and Stress-Related Psychobiological Regulation of FGF21 in Humans

**DOI:** 10.1101/2025.01.30.25321437

**Authors:** Mangesh Kurade, Natalia Bobba-Alves, Catherine Kelly, Alexander Behnke, Quinn Conklin, Robert-Paul Juster, Michio Hirano, Caroline Trumpff, Martin Picard

## Abstract

FGF21 is a metabolic hormone induced by fasting, metabolic stress, and mitochondrial oxidative phosphorylation (OxPhos) defects that cause mitochondrial diseases (MitoD). Here we report that acute psychosocial stress alone (without physical exertion) decreases serum FGF21 by an average of 20% (*p*<0.0001) in healthy controls but increases FGF21 by 32% (*p*<0.0001) in people with MitoD—pointing to a functional interaction between the stress response and OxPhos capacity in regulating FGF21. We further define co-activation patterns between FGF21 and stress-related neuroendocrine hormones and report novel associations between FGF21 and psychosocial factors related to stress and wellbeing, highlighting a potential role for FGF21 in meeting the energetic needs of acute and chronic psychosocial stress.
