## Supplemental Table 1 for "Mitochondrial and Stress-Related Psychobiological Regulation of FGF21 in Humans"

### Sheet: Sheet1
Supplemenatal Table 1
FGF21 and FGFR1 Expression Across Tissues
Tissue	FGF21	FGFR1 Receptor
Liver	41.8478	22.7441
Muscle - Skeletal	0.397625	70.0119
Whole Blood	0.214809	16.6179
Pancreas	0.204416	311.312
Brain - Cerebellum	0.066799	280.216
Brain - Cerebellar Hemisphere	0.063822	277.376
Adipose - Visceral (Omentum)	0.052114	286.53
Testis	0.040582	59.7246
Stomach	0.033989	123.385
Adrenal Gland	0.03346	37.4189
Spleen	0.030691	28.2915
Breast - Mammary Tissue	0.030458	255.311
Heart - Left Ventricle	0.02648	222.224
Minor Salivary Gland	0.025093	93.2643
Pituitary	0.021866	173.527
Adipose - Subcutaneous	0.016686	275.527
Lung	0.01654	161.415
Thyroid	0.015678	97.6101
Skin - Sun Exposed (Lower leg)	0.014629	103.896
Brain - Anterior cingulate cortex (BA24)	0.01337	80.7729
Brain - Amygdala	0.012772	79.1839
Brain - Cortex	0.012649	71.968
Artery - Coronary	0.012467	302.477
Brain - Hippocampus	0.011806	81.2955
Brain - Frontal Cortex (BA9)	0.011539	64.8546
Esophagus - Mucosa	0.011363	68.4099
Heart - Atrial Appendage	0.011051	276.076
Brain - Spinal cord (cervical c-1)	0.010685	95.4493
Nerve - Tibial	0.01032	223.796
Vagina	0.010239	187.588
Skin - Not Sun Exposed (Suprapubic)	0.010153	91.6799
Artery - Aorta	0.009802	363.03
Artery - Tibial	0.009543	348.999
Brain - Nucleus accumbens (basal ganglia)	0.009196	65.0427
Kidney - Cortex	0.00898	101.161
Esophagus - Muscularis	0.008673	302.974
Prostate	0.008663	177.153
Esophagus - Gastroesophageal Junction	0.008209	307.944
Brain - Putamen (basal ganglia)	0.007937	61.1855
Uterus	0.007933	237.729
Colon - Sigmoid	0.007527	290.562
Colon - Transverse	0.007099	170.253
Brain - Hypothalamus	0.007024	88.4334
Small Intestine - Terminal Ileum	0.00702	123.12
Brain - Substantia nigra	0.006939	77.5651
Ovary	0.006581	301.814
Brain - Caudate (basal ganglia)	0.006453	66.5318
Bladder	0.004366	238.106
